# PD Union: An Automated Pharmacodynamic Modeling Framework Based on a Unified Mechanistic Skeleton and Machine Learning Assistance

**DOI:** 10.64898/2026.05.05.26352278

**Authors:** Songrui Du, Mengjie Fan, Dongyang Liu

**Author notes:** Correspondence: Dongyang Liu, Drug Clinical Trial Center, Peking University Third Hospital, Beijing 100191, China; Institute of Medical Innovation, Peking University Third Hospital, Beijing, China.

## Abstract

**Objective:** Conventional pharmacodynamic (PD) modeling workflows require manual model selection, repeated equation rewriting, and empirical parameter adjustment, resulting in limited automation, high cross-scenario migration costs, and insufficient reproducibility. This study aims to develop PD Union, a unified, automated, and interpretable framework for mechanistic PD modeling.

**Methods:** PD Union is built upon a unified continuous dynamical skeleton that organizes absorption and systemic exposure module, the receptor module, the drug input module, the first delay module, the primary pharmacodynamic function module, the primary pharmacodynamic state module, the downstream pharmacodynamic state module, the second delay module, the feedback module, the circadian modulation module, the biophase module, the direct effect module, the disease state module, the second PD axis first delay module, the second PD axis primary pharmacodynamic function module, the second PD axis primary pharmacodynamic state module, the second PD axis downstream pharmacodynamic state module, the second PD axis second delay module, and the second PD axis feedback module. A machine learning-based structure identification module is incorporated to recognize drug input modes and mechanism labels from population PK/PD time series, followed by constrained population parameter optimization, forming an integrated pipeline of structure identification, candidate generation, and parameter fitting.

**Results:** Validation was conducted at two levels. In standardized synthetic benchmarking across 14 representative single-endpoint scenarios, the structure identification model achieved an output mode accuracy(NRMSE) of 0.7600 and macro-average F1 of 0.6307; parameter fitting yielded an NRMSE mean of 0.146 and median of 0.117. In the unified reconstruction validation based on 15 population pharmacokinetics/pharmacodynamics (PK/PD) literature data, the mean NRMSE of PDUnion model for PD was 0.261, and the median was 0.228. Among the 15 studies, 14 performed better than the models provided in the original literature.

**Conclusions:** PD Union demonstrates that interpretable mechanistic modularization combined with machine learning-assisted structure identification is feasible for automated PD modeling. The framework provides an executable methodological foundation for unified, reproducible, and extensible mechanistic PD modeling, with potential applicability to multi-endpoint and complex disease-state modeling scenarios.
