## Supplementary material for "PD Union: An Automated Pharmacodynamic Modeling Framework Based on a Unified Mechanistic Skeleton and Machine Learning Assistance": Table S1

### Sheet: Sheet1
1	State Variable	t	Time variable	Global time axis
2	State Variable	A1	Drug amount in absorption compartment	Eq.(1)
3	State Variable	Cp	Drug concentration in central compartment	Eq.(2)
4	State Variable	R	Free receptor concentration	Eq.(3)
5	State Variable	CpR	Drug-receptor complex concentration	Eq.(4)
6	State Variable	T1	First transit compartment of the first delay module; reused as effect compartment concentration in biophase mode	Eq.(5)
7	State Variable	T2	Second transit compartment of the first delay module	Eq.(6)
8	State Variable	T3	Third transit compartment of the first delay module	Eq.(7)
9	State Variable	PD1	Primary pharmacodynamic state along the first PD axis	Eq.(10)
10	State Variable	PD2	Downstream pharmacodynamic state driven by PD1	Eq.(11)
11	State Variable	T4	First transit compartment of the second delay module	Eq.(13)
12	State Variable	T5	Second transit compartment of the second delay module	Eq.(14)
13	State Variable	T6	Third transit compartment of the second delay module	Eq.(15)
14	State Variable	PDa1	Primary pharmacodynamic state along the second PD axis	Eq.(21)
15	State Variable	PDa2	Downstream pharmacodynamic state along the second PD axis	Eq.(22)
16	State Variable	Ta4	First transit compartment of the second PD axis feedback delay module	Eq.(23)
17	State Variable	Ta5	Second transit compartment of the second PD axis feedback delay module	Eq.(24)
18	State Variable	Ta6	Third transit compartment of the second PD axis feedback delay module	Eq.(25)
19	Gating Parameter	gbio	Biophase module switch; takes value 0 or 1	Eq.(5)–Eq.(7) and Eq.(8)
20	Gating Parameter	gdir	Direct effect module switch; takes value 0 or 1	Eq.(10)–Eq.(11)
21	Gating Parameter	gtgi	Disease state module switch; takes value 0 or 1	Eq.(10)–Eq.(15)
22	Gating Parameter	ga1	Second PD axis switch; takes value 0 or 1	Eq.(21)–Eq.(27)
23	Kinetic Parameter	ka	First-order absorption rate constant	Eq.(1)–Eq.(2)
24	Kinetic Parameter	V2	Apparent volume of distribution of the central compartment	Eq.(2)
25	Kinetic Parameter	kecp	First-order elimination rate constant of drug from the central compartment	Eq.(2)
26	Kinetic Parameter	Kon	Drug-receptor binding rate constant	Eq.(2)–Eq.(4)
27	Kinetic Parameter	Koff	Drug-receptor complex dissociation rate constant	Eq.(2)–Eq.(4)
28	Kinetic Parameter	KeCpR	Elimination rate constant of drug-receptor complex	Eq.(4)
29	Kinetic Parameter	Kout	R	Yes	Eq.(3)
30	Kinetic Parameter	kt1	Signal transduction rate constant of the first delay module	Eq.(5)–Eq.(7)
31	Kinetic Parameter	ke0	biophase	Conditional (biophase mode)	Eq.(5)
32	Kinetic Parameter	kt2	Signal transduction rate constant of the second delay module	Eq.(13)–Eq.(15)
33	Kinetic Parameter	KinRm	Baseline mean production rate of receptors	Eq.(17) and Eq.(3)
34	Kinetic Parameter	KinRb	Circadian rhythm amplitude of receptor production rate	Eq.(17)
35	Kinetic Parameter	φ1	Circadian phase shift of receptor production rate	Eq.(17)
36	Kinetic Parameter	Tcirc	Circadian period; typically fixed at 24 hours	Eq.(17) and Eq.(18)
37	Kinetic Parameter	KinPD1m	Baseline mean production rate of the primary pharmacodynamic state	Eq.(18) and Eq.(10)–Eq.(12)
38	Kinetic Parameter	KinPD1b	Circadian rhythm amplitude of primary pharmacodynamic state production rate	Eq.(18)
39	Kinetic Parameter	φ2	Circadian phase shift of primary pharmacodynamic state production rate	Eq.(18)
40	Kinetic Parameter	Kout	PD1	Yes	Eq.(10)–Eq.(11)
41	Kinetic Parameter	Kout	PD2	Yes	Eq.(11)
42	Kinetic Parameter	kgrow	Natural progression rate constant of the disease state quantity	Eq.(10)
43	Kinetic Parameter	λresist	Effect decay rate parameter describing exponential attenuation of effective killing rate over time	Eq.(20)
44	Kinetic Parameter	KinPDa1m	Baseline mean production rate of the second PD axis primary pharmacodynamic state	Eq.(21)
45	Kinetic Parameter	Kout	PDa1	Conditional (when second PD axis is active)	Eq.(21)–Eq.(22)
46	Kinetic Parameter	Kout	PDa2	Conditional (when second PD axis is active)	Eq.(22)
47	Kinetic Parameter	kta2	Signal transduction rate constant of the second PD axis feedback delay chain	Eq.(23)–Eq.(25)
48	Effect Function Parameter	Emax1	Maximum effect intensity of the primary pharmacodynamic function E1(t)	Eq.(9)
49	Effect Function Parameter	EC50	Value of Z1(t) corresponding to half-maximum effect of the primary pharmacodynamic function E1(t)	Eq.(9)
50	Effect Function Parameter	γ1	Hill coefficient of the primary pharmacodynamic function E1(t)	Eq.(9)
51	Effect Function Parameter	Emax2	Maximum effect intensity of the first PD axis feedback function E2(t)	Eq.(16)
52	Effect Function Parameter	EC50	2	Conditional (when feedback module is active)	Eq.(16)
53	Effect Function Parameter	γ2	Hill coefficient of the first PD axis feedback function E2(t)	Eq.(16)
54	Effect Function Parameter	Emaxkill	Maximum effect intensity of the killing function Ekill(t) in the disease state module	Eq.(19)
55	Effect Function Parameter	EC50kill	Value of Z1(t) corresponding to half-maximum effect of the killing function Ekill(t)	Eq.(19)
56	Effect Function Parameter	γkill	Hill coefficient of the killing function Ekill(t) in the disease state module	Eq.(19)
57	Effect Function Parameter	Emaxa1	Maximum effect intensity of the second PD axis drug action function Ea1(t)	Eq.(26)
58	Effect Function Parameter	EC50a1	Value of T3(t) corresponding to half-maximum effect of the second PD axis drug action function Ea1(t)	Eq.(26)
59	Effect Function Parameter	γa1	Hill coefficient of the second PD axis drug action function Ea1(t)	Eq.(26)
60	Effect Function Parameter	Emaxa2	Maximum effect intensity of the second PD axis feedback function Ea2(t)	Eq.(27)
61	Effect Function Parameter	EC50a2	Value of Ta6(t) corresponding to half-maximum effect of the second PD axis feedback function Ea2(t)	Eq.(27)
62	Effect Function Parameter	γa2	Hill coefficient of the second PD axis feedback function Ea2(t)	Eq.(27)
63	Auxiliary Quantity	Einput(t)	Drug action input quantity; derived from one of R(t) / CpR(t) / CpR(t)/[R(t)+CpR(t)] / 1−CpR(t)/[R(t)+CpR(t)] / Cp(t)	Upstream input to Eq.(5)
64	Auxiliary Quantity	Z1(t)	Unified driving quantity; equals T3(t) in standard delay mode and T1(t) in biophase mode	Eq.(8); entry point of E1(t) and Ekill(t)
65	Auxiliary Quantity	KinR(t)	Circadian modulation function of receptor production rate	Eq.(17) and Eq.(3)
66	Auxiliary Quantity	KinPD1(t)	Circadian modulation function of primary pharmacodynamic state production rate	Eq.(18) and Eq.(10)
67	Auxiliary Quantity	E1(t)	Primary pharmacodynamic action function formed from Z1(t) via Hill equation	Eq.(9) and Eq.(10)
68	Auxiliary Quantity	E2(t)	First PD axis feedback function formed from T6(t) via Hill equation	Eq.(16) and Eq.(10)
69	Auxiliary Quantity	PD1	direct(t)	No	Eq.(12) and Eq.(11)
70	Auxiliary Quantity	Ekill(t)	Killing function formed from Z1(t) via Hill equation in the disease state module	Eq.(19) and Eq.(20)
71	Auxiliary Quantity	kkill	eff(t)	No	Eq.(20) and Eq.(10)
72	Auxiliary Quantity	Ea1(t)	Second PD axis drug action function formed from T3(t) via Hill equation	Eq.(26) and Eq.(21)
73	Auxiliary Quantity	Ea2(t)	Second PD axis feedback function formed from Ta6(t) via Hill equation	Eq.(27) and Eq.(21)
74	Initial/External Quantity	Dose	Administered dose	Initial condition and Eq.(1)
75	Initial/External Quantity	PD1base	Baseline initial value of primary pharmacodynamic state	Initial condition of Eq.(10)
76	Initial/External Quantity	PD2base	Baseline initial value of downstream pharmacodynamic state	Initial condition of Eq.(11)
77	Initial/External Quantity	PDa1base	Baseline initial value of second PD axis primary pharmacodynamic state	Initial condition of Eq.(21)
78	Initial/External Quantity	PDa2base	Baseline initial value of second PD axis downstream pharmacodynamic state	Initial condition of Eq.(22)
